# Comparative Analysis of the Duodenojejunal Microbiome with the oral and fecal microbiome unveils its role in Human Severe Obesity

**DOI:** 10.1101/2023.12.15.23299964

**Authors:** Emilie Steinbach, Eugeni Belda, Rohia Alili, Solia Adriouch, Jejunal Luminal and Colonic Mucosa-Associated Microbiota in Metabolic Diseases (Je/Col-MiMe) Group, Benoit Chassaing, Tiphaine Le Roy, Karine Clement

**Author notes:** Corresponding authors. **Correspondence**, Karine Clément, Inserm, Sorbonne University, Nutrition and obesities: systemic approaches (NutriOmics), Sorbonne University, 75013 Paris, France., Tiphaine Le Roy, Inserm, Sorbonne University, Nutrition and obesities: systemic approaches (NutriOmics), Sorbonne University, 75013 Paris, France. these authors contributed equally (Emilie Steinbach, Eugeni Belda).

## Abstract

The intestinal microbiota is recognized as an important player in the development and maintenance of obesity. Most studies focus on faecal microbiota because of its accessibility. However, the small intestine is a major site for nutrient sensing and absorption and few studies have examined the composition and function of the microbiota in this segment of the digestive tract.

We conducted a clinical research project on 30 age- and sex-matched participants with (N=15) and without (N=15) obesity. Duodenojejunal fluid was obtained by aspiration during fibroscopy. Phenotyping included clinical variables related to metabolic status, lifestyle and psychosocial factors using validated questionnaires. Metagenomic analyses of the oral, duodenojejunal and faecal microbiome, as well as metabolomic data from duodenojejunal fluid and faeces, were integrated with clinical and lifestyle data.

The results show associations between duodenojejunal microbiota and lifestyle as well as clinical phenotypes. These associations had larger effect sizes than the associations between these variables and faecal microbiota. We also observed that the duodenojejunal microbiota of obese patients had a higher diversity. In addition, we observed differences in the abundance of several species of the duodenojejunal microbiota between control individuals and patients suffering from obesity.

In conclusion, our results support the relevance of studying the role of the small intestinal microbiota in the development of metabolic diseases.
