## Supplementary material for "Comparative Analysis of the Duodenojejunal Microbiome with the oral and fecal microbiome unveils its role in Human Severe Obesity": Descriptive table of the cohort

### Sheet: Feuille 1
	Descriptive table of the cohort
		Control Group	Obese Group	p-value
	Lifestyle and psycho-emotional questionnaires (scores)
	Alcohol consumption	2023-03-06	2023-08-01	***
		"Low risk consumption"
	Nicotine dependence	0.7	0.11	ns
		"Low nicotine dependence"
	Quality of life	5.0	2023-05-07	ns
		"Mild depression" vs "Moderate depression"
	Perceived stress	2023-05-14	2023-05-16	ns
		"Moderate perceived stress"
	Anxiety	2023-02-08	2023-01-06	ns
		"Doubts of symptoms" vs "No symtoms"
	Depression	2023-07-07	2023-01-12	ns
		"No mood disturbance" vs "Mild mood disturbance"
	Chronotype	55.8	51.1	ns
		"Morning type" vs "Neutral"
	Eating behaviour (external)	2023-01-03	2023-02-03	ns
	Eating behaviour (emotional)	2023-09-02	2023-03-03	ns
	Eating behaviour (cognitive restriction)	3.0	2023-06-02	ns
	Clinical parameters
	Sample size, n (%)	15 (50.0)	15 (50.0)	-
	North European, n (%)	11 (73.3)	6 (40.0)	ns
	Age (years)	32.9	34.4	ns
	Sex (male), n (%)	3(20.0)	1(6.6)	ns
	Height (cm)	169.0 (8.1)	165.9 (4.9)	ns
	Adiposity markers
	Weight (kg)	63.8 (11.3)	111.1 (14.3)	****
	BMI (kg/m2)	22.3 (3.2)	40.4 (4.8)	****
	Fat mass (%)	23.9 (7.2)	46.0 (4.1)	****
	Visceral fat mass (kg)	2.7 (1.5)	12.4 (2.8)	****
	BMR (Kcal/day)	1447 (237.8)	1894 (290.9)	****
	Plasma Glucose homeostasis
	Glycemia (mmol/L)	4.73 (0.35)	5.32 (0.42)	***
	Insulinemia (mIU/L)	4.5 (2.5)	17.9 (10.0)	****
	HOMA-IR	0.9 (0.6)	4.1 (2.5)	****
	HbA1c (%)	5.1 (0.3)	5.6 (0.3)	****
	Plasma lipid homeostasis
	Total cholesterol (mmol/L)	4.5 (0.9)	4.8 (0.7)	ns
	Total triglycerides (mmol/L)	0.7 (0.3)	1.2 (0.3)	****
	HDL cholesterol (mmol/L)	1.6 (0.4)	1.1 (0.2)	***
	LDL cholesterol (mmol/L)	2.5 (0.7)	3.1 (0.7)	*
	Liver Enzymes
	ASAT (U/L)	27.7 (6.9)	23.9 (5.1)	ns
	ALAT (U/L)	28.3 (13.3)	34.3 (21.5)	ns
	ASAL/ALAT	1.06 (0,22)	0.82 (0,26)	**
	GGT (UI/L)	18.1 (7.7)	42.1 (23.3)	***
	Inflammation marker
	C-Reactive Protein (mg/L)	1.2 (0.4)	5.4 (4.2)	***
	Nutritional parameters
	Repartition of macronutrients and alcohol on total caloric intake
	Alcohol (%)	4.46 [2.53;5.38]	0.11 [0.01;0.98]	***
	Carbohydrates (%)	39.9 [36.1;43.0]	44.3 [41.6;46.8]	*
	Proteins (%)	17.2 [16.5;19.3]	17.6 [15.0;19.8]	ns
	Lipids (%)	37.2 [34.9;41.4]	38.1 [35.0;41.5]	ns
	Diet quality scores
	aHEI %	52.4 [43.5;62.8]	31.0 [20.9;37.4]	***
	DASH %	58.5 [51.0;64.8]	48.4 [41.8;56.3]	**
	Food groups (Daily intake)
	Coffee (mL)	180 [90.0;225]	0.00 [0.00;38.7]	***
	Beer (mL)	35.0 [8.75;108]	0.00 [0.00;0.00]	***
	Wine (mL)	51.6 [34.2;73.2]	0.00 [0.00;8.40]	***
	Red meat (g)	17.0 [3.69;27.6]	48.9 [39.2;56.0]	**
	Nuts (g)	3.24 [0.81;9.94]	0.00 [0.00;1.62]	**
	Pulses (g)	21.4 [16.1;65.9]	10.7 [0.00;21.4]	**
	Sweetened beverages (mL)	0.00 [0.00;21.0]	71.0 [0.00;176]	**
	Processed meat (g)	3.89 [0.00;6.29]	19.1 [7.13;41.6]	*
	Vegetables (g)	271 [243;424]	202 [135;276]	*
	Oily fish (g)	8.83 [4.41;18.0]	4.41 [3.31;5.52]	ns
	Table S2 - Descriptive table of the Je-MiMe cohort.
	This descriptive table summarizes the major clinical parameters; the scores obtained from various questionnaires; and some results from the Food Frequency Questionnaire of the Je-MiMe Cohort. Results are expressed as mean (SD) or median [min;max] for continuous data and n (%) for categorical data. Alcohol consumption was evaluated by the Alcohol Use Disorders Identification Test (AUDIT); Nicotine…
